# Transformer-based artificial intelligence on single-cell clinical data for homeostatic mechanism inference and rational biomarker discovery

**DOI:** 10.1101/2025.03.24.25324556

**Authors:** Veronica Tozzo, Lily H. Zhang, Rajesh Ranganath, John M. Higgins

**Affiliations:** Department of Pathology and Center for Systems Biology, Massachusetts General Hospital, Boston, MA, USA; Department of Systems Biology, Harvard Medical School, Boston, MA, USA; Department of Computational Medicine, UCLA, Los Angeles, CA, USA; Center for Data Science, New York University, New York, USA; Department of Computer Science, New York University, New York, USA

**Author notes:** These authors contributed equally (Veronica Tozzo, Lily H. Zhang). **Corresponding authors** John Higgins, 185 Cambridge Street, Suite 5.226, Boston, MA 02114, Veronica Tozzo, Gonda Center, room 2506B, 695 Charles E. Young Drive South, Los Angeles, CA 90095.

## Abstract

Artificial intelligence (AI) applied to single-cell data has the potential to transform our understanding of biological systems by revealing patterns and mechanisms that simpler traditional methods miss. Here, we develop a general-purpose, interpretable AI pipeline consisting of two deep learning models: the Multi-Input Set Transformer++ (MIST) model for prediction and the single-cell FastShap model for interpretability. We apply this pipeline to a large set of routine clinical data containing single-cell measurements of circulating red blood cells (RBC), white blood cells (WBC), and platelets (PLT) to study population fluxes and homeostatic hematological mechanisms. We find that MIST can use these single-cell measurements to explain 70-82% of the variation in blood cell population sizes among patients (RBC count, PLT count, WBC count), compared to 5-20% explained with current approaches. MIST’s accuracy implies that substantial information on cellular production and clearance is present in the single-cell measurements. MIST identified substantial crosstalk among RBC, WBC, and PLT populations, suggesting co-regulatory relationships that we validated and investigated using interpretability maps generated by single-cell FastShap. The maps identify granular single-cell subgroups most important for each population’s size, enabling generation of evidence-based hypotheses for co-regulatory mechanisms. The interpretability maps also enable rational discovery of a single-WBC biomarker, “Down Shift”, that complements an existing marker of inflammation and strengthens diagnostic associations with diseases including sepsis, heart disease, and diabetes. This study illustrates how single-cell data can be leveraged for mechanistic inference with potential clinical relevance and how this AI pipeline can be applied to power scientific discovery.
