## Supplementary for "Transformer-based artificial intelligence on single-cell clinical data for homeostatic mechanism inference and rational biomarker discovery"

### Sheet: Table S1
Variable	Value
Samples	402490 (100)
Females	217482 (54%)
Age (years)	45 (21)
[1, 18]	42879 (11%)
(18, 45]	159254 (40%)
(45, 65]	128170 (32%)
(65, 100]	72196 (18%)
Hematocrit (%)	39 (5)
Hemoglobin (g/dL)	13.5 (1.8)
Red blood cell count (106/mm3)	4.46 (0.58)
White blood cell count (109/L)	8.5 (5.2)
Platelet count (109/L)	282 (93)

### Sheet: Table S2
					Single cell data only				Single cell + sex, age, year, machine						Single cell + CBC parameters and population count
Predicted variable	Baseline	Age, year, machine	CBC parameters and population count		Deep Sets ++		MIST		Gradient Boosted Trees		Deep Sets++		MIST		MIST
			RMSE	VE	RMSE	VE	RMSE	VE	RMSE	VE	RMSE	VE	RMSE	VE	RMSE	VE
Hematocrit	4.957 (0.011)	4.742 (0.012)	4.568 (0.012)	0.151 (0.001)	2.849 (0.004)	0.67 (0.002)	2.736 (0.012)	0.695 (0.001)	3.376 (0.01)	0.536 (0.002)	2.841 (0.008)	0.672 (0.002)	2.814 (0.134)	0.677 (0.031)	2.481 (0.007)	0.749 (0.001)
Hemoglobin	1.796 (0.013)	1.727 (0.011)	1.601 (0.011)	0.206 (0.001)	0.986 (0.018)	0.699 (0.007)	0.932 (0.019)	0.731 (0.007)	1.153 (0.015)	0.588 (0.005)	0.978 (0.01)	0.703 (0.002)	1.017 (0.072)	0.679 (0.042)	0.857 (0.016)	0.772 (0.006)
Platelet count	92.772 (0.915)	89.840 (0.743)	83.703 (0.933)	0.186 (0.002)	40.164 (0.225)	0.813 (0.002)	39.738 (0.312)	0.816 (0.005)	44.186 (0.345)	0.773 (0.003)	40.269 (0.455)	0.812 (0.002)	40.655 (0.774)	0.808 (0.005)	35.432 (1.41)	0.854 (0.009)
Red blood cell count	0.576 (0.002)	0.563 (0.002)	0.527 (0.002)	0.164 (0.001)	0.329 (0.001)	0.674 (0.003)	0.308 (0.001)	0.715 (0.003)	0.382 (0.001)	0.561 (0.004)	0.328 (0.002)	0.676 (0.004)	0.327 (0.019)	0.678 (0.038)	0.282 (0.0)	0.761 (0.001)
White blood cell count	5.232 (0.184)	5.134 (0.153)	5.103 (0.169)	0.049 (0.005)	2.645 (0.175)	0.744 (0.025)	2.659 (0.083)	0.742 (0.007)	3.225 (0.167)	0.62 (0.013)	2.573 (0.08)	0.758 (0.005)	2.887 (0.329)	0.695 (0.048)	2.596 (0.136)	0.753 (0.027)

### Sheet: Table S3
Variable	Measurement noise	Coefficient of variation
Hematocrit (%)	1.41	1.8
Hemoglobin (g/dL)	0.35	1.3
Platelet count (109/L)	36	6.4
Red blood cell count (106/mm3)	0.29	3.2
White blood cell count (109/L)	0.75	4.4

### Sheet: Table S4
	Erythrocyte Sedimentation rate				C-reactive protein
	N	PPV	NPV	Sensitivity	N	PPV	NPV	Sensitivity
Measured in cohort	18032 (100)	-	-	-	12722 (100)	-	-	-
Measured in cohort and elevated	9787 (54.0)	-	-	-	1904 (15.0)	-	-	-
Left Shift	2531 (14.0)	65	48	17	2000 (16.0)	18	86	19
Down Shift	6356 (35.0)	68	53	44	4641 (36.0)	18	87	44
Left and Down shift	1457 (8.0)	72	47	11	1155 (9.0)	19	85	11

### Sheet: Table S5
Phenotype	Data with CBC and diagnosis available		Left Shift			Down Shift			Left Shift and Down Shift			ESR					CRP
	Sample size	Prevalence	O.R	Significance	PPV, NPV, Sensitivity	O.R	Significance	PPV, NPV, Sensitivity	O.R	Significance	PPV, NPV, Sensitivity	Sample size	Prevalence	O.R	Significance	PPV, NPV, Sensitivity	Sample size	Prevalence	O.R	Significance	PPV, NPV, Sensitivity
Respiratory failure	126178	1	4.61 [4.14, 5.14]	1	5.0, 99.0, 33.0	4.18 [3.76, 4.63]	1	3.0, 99.0, 59.0	5.99 [5.32, 6.75]	1	7.0, 99.0, 26.0	5885	4	2.22 [1.62, 3.04]	1	6.0, 98.0, 79.0	3824	5	1.24 [0.83, 1.84]	0	7.0, 95.0, 17.0
Fever of unknown origin	107079	2	3.67 [3.35, 4.03]	1	8.0, 98.0, 28.0	3.23 [2.97, 3.5]	1	5.0, 98.0, 51.0	4.53 [4.07, 5.05]	1	10.0, 98.0, 20.0	4707	10	5.43 [4.16, 7.08]	1	16.0, 96.0, 85.0	3202	11	1.67 [1.22, 2.28]	0	16.0, 90.0, 17.0
Pulmonary congestion and hypostasis	118801	4	2.73 [2.53, 2.95]	1	10.0, 97.0, 23.0	2.91 [2.73, 3.1]	1	9.0, 98.0, 51.0	3.82 [3.49, 4.18]	1	15.0, 97.0, 18.0	5385	10	3.52 [2.75, 4.5]	1	15.0, 96.0, 85.0	3561	12	1.41 [1.06, 1.87]	0	16.0, 89.0, 18.0
Hypotension	119796	1	2.91 [2.59, 3.27]	1	4.0, 99.0, 25.0	2.56 [2.32, 2.84]	1	3.0, 99.0, 48.0	3.8 [3.33, 4.33]	1	5.0, 99.0, 19.0	5516	3	3.2 [2.11, 4.84]	1	5.0, 99.0, 85.0	3632	4	1.36 [0.87, 2.1]	0	6.0, 96.0, 19.0
Pleurisy pleural effusion	114887	5	2.6 [2.42, 2.79]	1	13.0, 96.0, 22.0	2.46 [2.32, 2.61]	1	11.0, 96.0, 46.0	3.47 [3.19, 3.78]	1	19.0, 96.0, 16.0	5199	12	3.67 [2.9, 4.64]	1	17.0, 96.0, 84.0	3415	13	1.45 [1.09, 1.93]	0	17.0, 88.0, 17.0
Pulmonary collapse interstitial and compensatory emphysema	111817	5	2.42 [2.25, 2.61]	1	12.0, 95.0, 20.0	2.27 [2.14, 2.4]	1	10.0, 96.0, 44.0	3.4 [3.12, 3.71]	1	18.0, 95.0, 15.0	4974	11	2.99 [2.37, 3.77]	1	15.0, 95.0, 82.0	3268	13	1.15 [0.85, 1.56]	0	15.0, 87.0, 15.0
Nausea and vomiting	107669	2	2.28 [2.0, 2.6]	1	3.0, 99.0, 18.0	1.96 [1.77, 2.18]	1	2.0, 99.0, 36.0	2.7 [2.31, 3.16]	1	4.0, 99.0, 12.0	5104	3	1.6 [1.15, 2.23]	0	4.0, 97.0, 66.0	3421	3	0.89 [0.5, 1.59]	0	3.0, 97.0, 12.0
Congestive heart failure	114754	2	2.21 [1.97, 2.49]	1	4.0, 99.0, 21.0	2.17 [1.98, 2.39]	1	3.0, 99.0, 45.0	2.63 [2.3, 3.01]	1	5.0, 99.0, 15.0	5132	5	2.41 [1.75, 3.32]	1	7.0, 98.0, 80.0	3414	5	1.73 [1.18, 2.53]	0	9.0, 95.0, 21.0
Other anemias	98600	3	2.03 [1.82, 2.26]	1	5.0, 98.0, 18.0	2.09 [1.92, 2.27]	1	4.0, 98.0, 40.0	2.5 [2.2, 2.84]	1	6.0, 98.0, 12.0	4607	8	2.34 [1.83, 2.98]	1	11.0, 95.0, 74.0	3186	6	1.46 [0.99, 2.16]	0	9.0, 94.0, 16.0
Cerebral artery occlusion with cerebral infarction	124314	1	1.95 [1.7, 2.24]	1	2.0, 99.0, 19.0	1.74 [1.55, 1.94]	1	2.0, 99.0, 40.0	2.42 [2.07, 2.83]	1	3.0, 99.0, 14.0	5483	11	0.66 [0.55, 0.79]	1	11.0, 89.0, 59.0	3477	12	0.45 [0.31, 0.65]	1	7.0, 87.0, 8.0
Abdominal pain	83048	5	1.85 [1.7, 2.03]	1	8.0, 95.0, 16.0	1.64 [1.53, 1.76]	1	7.0, 96.0, 34.0	2.26 [2.03, 2.52]	1	10.0, 95.0, 11.0	4218	8	1.16 [0.91, 1.48]	0	8.0, 92.0, 62.0	2928	8	1.21 [0.82, 1.8]	0	9.0, 93.0, 14.0
Other diseases of lung	110308	2	2.02 [1.8, 2.26]	1	4.0, 98.0, 19.0	1.68 [1.53, 1.84]	1	3.0, 98.0, 38.0	2.25 [1.96, 2.58]	1	5.0, 98.0, 12.0	5007	5	2.38 [1.76, 3.23]	1	7.0, 97.0, 79.0	3393	4	1.28 [0.82, 2.02]	0	6.0, 96.0, 17.0
Other dyspnea	100882	3	1.83 [1.66, 2.02]	1	6.0, 97.0, 17.0	1.47 [1.36, 1.59]	1	5.0, 97.0, 34.0	2.05 [1.82, 2.3]	1	7.0, 97.0, 11.0	4646	7	1.74 [1.35, 2.25]	1	9.0, 95.0, 72.0	3148	7	1.44 [1.0, 2.07]	0	10.0, 93.0, 18.0
Cardiomegaly	110098	2	1.84 [1.64, 2.07]	1	4.0, 98.0, 18.0	1.71 [1.57, 1.88]	1	4.0, 98.0, 40.0	1.98 [1.72, 2.28]	1	5.0, 98.0, 12.0	4782	6	2.6 [1.91, 3.56]	1	9.0, 97.0, 82.0	3148	6	1.49 [1.02, 2.18]	0	9.0, 94.0, 19.0
Urinary tract infection	99685	1	1.73 [1.49, 2.0]	1	2.0, 99.0, 16.0	1.58 [1.41, 1.78]	1	2.0, 99.0, 34.0	1.8 [1.49, 2.16]	1	3.0, 99.0, 10.0	4793	3	1.63 [1.11, 2.38]	0	4.0, 98.0, 74.0	3270	3	0.65 [0.31, 1.36]	0	2.0, 97.0, 8.0
Shortness of breath	105902	2	1.48 [1.29, 1.69]	1	3.0, 98.0, 14.0	1.36 [1.23, 1.51]	1	2.0, 99.0, 32.0	1.77 [1.5, 2.08]	1	3.0, 98.0, 10.0	4890	4	1.64 [1.17, 2.3]	0	4.0, 97.0, 71.0	3353	4	1.5 [0.93, 2.42]	0	5.0, 97.0, 18.0
Diabetes mellitus	106717	2	1.71 [1.5, 1.94]	1	3.0, 98.0, 16.0	1.38 [1.25, 1.53]	1	3.0, 99.0, 34.0	1.71 [1.46, 2.0]	1	3.0, 98.0, 10.0	5019	5	2.25 [1.64, 3.09]	1	6.0, 98.0, 78.0	3306	5	1.03 [0.64, 1.63]	0	5.0, 95.0, 13.0
Pain in limb	86140	2	1.48 [1.3, 1.69]	1	3.0, 98.0, 15.0	1.29 [1.17, 1.43]	1	3.0, 98.0, 31.0	1.69 [1.44, 1.98]	1	4.0, 98.0, 10.0	4220	5	1.67 [1.21, 2.28]	0	6.0, 96.0, 71.0	2926	5	1.92 [1.27, 2.89]	0	9.0, 95.0, 21.0
Malaise and fatigue	84501	2	1.52 [1.31, 1.77]	1	2.0, 98.0, 15.0	1.19 [1.05, 1.34]	0	2.0, 98.0, 29.0	1.66 [1.37, 2.01]	1	3.0, 98.0, 9.0	4241	5	0.84 [0.63, 1.12]	0	5.0, 94.0, 56.0	3028	4	1.1 [0.62, 1.95]	0	4.0, 96.0, 13.0
Atrial fibrillation	117214	1	1.55 [1.35, 1.77]	1	3.0, 99.0, 16.0	1.39 [1.25, 1.54]	1	2.0, 99.0, 37.0	1.64 [1.39, 1.94]	1	3.0, 99.0, 11.0	5445	4	0.99 [0.73, 1.33]	0	5.0, 97.0, 70.0	3590	5	1.16 [0.74, 1.82]	0	6.0, 95.0, 15.0
Pain in joint	75027	3	1.38 [1.22, 1.56]	1	4.0, 97.0, 15.0	0.99 [0.9, 1.09]	0	3.0, 97.0, 28.0	1.34 [1.15, 1.57]	1	4.0, 97.0, 9.0	4056	6	1.32 [1.0, 1.76]	0	6.0, 95.0, 66.0	2839	5	1.41 [0.89, 2.23]	0	7.0, 95.0, 15.0
Coronary atherosclerosis	106289	2	1.36 [1.21, 1.53]	1	4.0, 98.0, 15.0	1.27 [1.16, 1.39]	1	4.0, 98.0, 34.0	1.33 [1.15, 1.54]	1	4.0, 98.0, 9.0	4983	5	1.96 [1.41, 2.71]	1	7.0, 98.0, 78.0	3272	6	0.69 [0.43, 1.11]	0	5.0, 94.0, 11.0
Essential hypertension	64978	8	1.18 [1.07, 1.3]	0	12.0, 93.0, 14.0	1.17 [1.09, 1.25]	1	11.0, 93.0, 33.0	1.16 [1.03, 1.31]	0	13.0, 93.0, 9.0	3083	21	1.24 [1.01, 1.52]	0	26.0, 84.0, 66.0	2048	26	0.68 [0.48, 0.97]	0	22.0, 74.0, 11.0
Hyperlipidemia	69424	3	0.7 [0.61, 0.81]	1	3.0, 96.0, 9.0	0.72 [0.66, 0.8]	1	4.0, 97.0, 26.0	0.64 [0.53, 0.77]	1	3.0, 97.0, 5.0	3604	6	0.8 [0.59, 1.08]	0	6.0, 95.0, 62.0	2489	7	0.48 [0.27, 0.85]	0	4.0, 92.0, 8.0

### Sheet: Table S6
		Test split 1	Test split 2	Test split 3
	N	134164 (100)	134163 (100)	134163 (100)
	age	45.0 (21.0)	45.0 (21.0)	45.0 (21.0)
	sex	72582 (54.0)	72658 (54.0)	72242 (54.0)
Blood analyzer
	machine 1	41485 (31.0)	41674 (31.0)	41276 (31.0)
	machine 2	37681 (28.0)	37669 (28.0)	37903 (28.0)
	machine 3	54998 (41.0)	54820 (41.0)	54984 (41.0)
Year of measurement
	2006	33153 (25.0)	33164 (25.0)	20683 (15.0)
	2007	23310 (17.0)	20973 (16.0)	23656 (18.0)
	2008	13728 (10.0)	23636 (18.0)	32859 (24.0)
	2009	18824 (14.0)	18288 (14.0)	7467 (6.0)
	2010	21081 (16.0)	16840 (13.0)	18804 (14.0)
	2012	7421 (6.0)	13974 (10.0)	16879 (13.0)
	2011	16647 (12.0)	7288 (5.0)	13815 (10.0)
Markers
Hematocrit	In range	87697 (65.0)	87611 (65.0)	87717 (65.0)
	Below range	44043 (33.0)	44095 (33.0)	43965 (33.0)
	Above range	2424 (2.0)	2457 (2.0)	2481 (2.0)
Hemoglobin	In range	100906 (75.0)	100847 (75.0)	101035 (75.0)
	Below range	30373 (23.0)	30432 (23.0)	30188 (23.0)
	Above range	2885 (2.0)	2884 (2.0)	2940 (2.0)
Red cell count	In range	95866 (71.0)	95735 (71.0)	95759 (71.0)
	Below range	35463 (26.0)	35602 (27.0)	2818 (2.0)
	Above range	2835 (2.0)	2826 (2.0)	35586 (27.0)
White cell count	In range	106326 (79.0)	106255 (79.0)	105944 (79.0)
	Below range	20148 (15.0)	20118 (15.0)	20444 (15.0)
	Above range	7690 (6.0)	7790 (6.0)	7775 (6.0)
Platelet count	In range	69699 (52.0)	59473 (44.0)	59731 (45.0)
	Below range	59363 (44.0)	69483 (52.0)	69338 (52.0)
	Above range	5102 (4.0)	5207 (4.0)	5094 (4.0)
Ten most common diagnosis
	Essential hypertension	21561 (16.0)	21689 (16.0)	21714 (16.0)
	Hyperlipidemia	15635 (12.0)	15813 (12.0)	16079 (12.0)
	Coronary atherosclerosis	7792 (6.0)	7801 (6.0)	7931 (6.0)
	Abdominal pain	7649 (6.0)	7696 (6.0)	7570 (6.0)
	Malaise and fatigue	7485 (6.0)	7437 (6.0)	7472 (6.0)
	Diabetes mellitus	7415 (6.0)	7430 (6.0)	7434 (6.0)
	Nonspecific chest pain	7144 (5.0)	7126 (5.0)	6923 (5.0)
	GERD	5677 (4.0)	5617 (4.0)	5530 (4.0)
	Pain in joint	5481 (4.0)	5279 (4.0)	5448 (4.0)
	Other anemias	5274 (4.0)	5272 (4.0)	5179 (4.0)

### Sheet: Table S7
Model type	Training time	Number of parameters
Explainer model	1d5h-1d12h	1,500,929
FastShap model	1d-1d3h	1104900
FastShap paired model	1d7h-1d12h	1104900
Total average time for single-cell Fastshap pipeline	2d10h	3710729
Total average time for single-cell FastShap paired pipeline	2d18h	3710729
4-inputs MIST	9h44m-11h44m	1,500,929
Single input MIST	1h30m	424,961
2-inputs MIST	3h10m-3h30min	783617
3-inputs MIST	6h30m-7h30min	1142273
Total average time for all ablation combinations	2d17h	12471567

### Sheet: Table S8
	Full input		Subset input
Predicted variable	Original model	Surrogate model	Baseline	Surrogate model
Hematocrit	2.81 (0.11)	2.87 (0.0)	4.96 (0.01)	3.62 (0.01)
Hemoglobin	1.02 (0.06)	0.98 (0.01)	1.8 (0.01)	1.24 (0.01)
Platelet count	40.16 (0.18)	41.92 (0.41)	92.77 (0.75)	68.0 (0.45)
Red cell count	0.33 (0.02)	0.33 (0.0)	0.58 (0.0)	0.42 (0.0)
White cell count	2.89 (0.27)	3.29 (0.27)	5.23 (0.15)	4.12 (0.18)

### Sheet: Table S9
Predicted variable	Value function	Magnitude	Baseline	Fastshap model
Hematocrit	Conditional expectation	e+01	1.79 (1.83)	1.36 (2.24)
	Conditional expectation (paired)	e+01	1.79 (1.83)	1.36 (2.29)
	KL divergence	e+02	5.75 (1.43)	4.88 (1.31)
	KL divergence (paired)	e+02	5.71 (1.35)	4.81 (1.20)
Hemoglobin	Conditional expectation	e+00	2.25 (7.04)	2.01 (1.04)
	Conditional expectation (paired)	e+00	2.25 (7.00)	2.21 (1.30)
	KL divergence	e+01	1.21 (6.71)	1.12 (7.82)
	KL divergence (paired)	e+01	1.20 (6.40)	1.12 (7.82)
Platelet count	Conditional expectation	e+03	4.20 (5.27)	3.72 (1.06)
	Conditional expectation (paired)	e+03	4.20 (5.31)	3.72 (1.06)
	KL divergence	e+07	7.12 (1.45)	3.73 (1.61)
	KL divergence (paired)	e+07	6.92 (1.55)	2.86 (1.09)
Red blood cell count	Conditional expectation	e+00	1.95 (2.40)	2.02 (3.48)
	Conditional expectation (paired)	e+00	1.95 (2.32)	2.25 (4.05)
	KL divergence	e+00	8.60 (2.12)	1.26 (8.43)
	KL divergence (paired)	e+00	8.59 (2.07)	4.67 (7.89)
White blood cell count	Conditional expectation	e+00	4.69 (1.64)	6.19 (1.10)
	Conditional expectation (paired)	e+00	4.70 (1.79)	6.08 (1.06)
	KL divergence	e+04	1.53 (1.72)	1.67 (9.09)
	KL divergence (paired)	e+04	1.58 (1.65)	1.41 (7.34)

### Sheet: Table S10
Predicted variable	Male	Female
Hematocrit (%)	41 - 53	36 - 46
Hemoglobin (g/dL)	23.5 - 17.5	12 - 16
Platelet count (10$^9$/L)	150 - 400
Red blood cell count 10$^6$/mm$^3$)	4.5 - 5.9	4 - 5.2
White blood cell count (10$^9$/L)	4.5 - 11
